# Tumor-Origin.com: A Machine Learning Platform for Predicting Tumor Tissue of Origin from Somatic Mutation Profiles

**DOI:** 10.64898/2025.12.27.25343092

**Authors:** Saicharan Vellanki, Peter Feiszt, Paraic A. Kenny

## Abstract

Standard pathology workup sometimes fails to definitively identify tumor tissue-of-origin in cancers with ambiguous diagnoses or unknown primary sites, complicating treatment decisions. Molecular assays can aid diagnosis but require additional tissue and increase healthcare costs. Intending to leverage routinely collected somatic mutation profiles from comprehensive genomic profiling, we developed Tumor-Origin.com, a machine learning platform to predict tumor tissue-of-origin from mutation data alone. We trained five classifiers on 10,945 tumor mutation profiles from the MSK-IMPACT cohort and validated performance on an independent set of 770 tumors from the Gundersen Precision Oncology cohort spanning 52 cancer types. Performance was strongest for the most common tumor types, reflecting their relative over-representation in training data. Among cancer types with more than five cases, the Logistic Regression classifier achieved the highest average top-3 accuracy of 49%, followed by the Support Vector Machine at 43%. At least one algorithm delivered ≥40% accuracy in 23 cancer types. Our integrated platform thus provides robust tumor origin predictions across diverse cancers. We have implemented a web-based tool (https://tumor-origin.com) to assist clinicians and researchers in refining diagnoses of cancers of unknown primary without requiring additional tissue or costly testing.
