## Supplemental Table 1 for "Tumor-Origin.com: A Machine Learning Platform for Predicting Tumor Tissue of Origin from Somatic Mutation Profiles"

### Sheet: Data Dict of compatible answers
Gundersen Organ Terms	MSK Terms
Adipose Tissue
Adrenal Gland	Adrenocortical Carcinoma, Pheochromocytoma
Anus	Anal Cancer
Appendix	Appendiceal Cancer
Bile Duct	Hepatobiliary Cancer, Ampullary Cancer, Ampullary Carcinoma
Biliary Tract	Hepatobiliary Cancer
Bladder	Bladder Cancer
Blood	Leukemia, Mastocytosis, Mature B-Cell Neoplasms, Mature T and NK Neoplasms
Blood Vessel
Bone	Bone Cancer
Bone Marrow	Leukemia
Brain	CNS Cancer, Glioma, Miscellaneous Brain Tumor, Miscellaneous Neuroepithelial Tumor, Embryonal Tumor
Breast	Breast Cancer
Bronchus	Non-Small Cell Lung Cancer, Small Cell Lung Cancer
Cervix	Cervical Cancer
Colon	Colorectal Cancer
Esophagus	Esophagogastric Cancer
Eye	Retinoblastoma
Fallopian Tube	Ovarian Cancer
Floor of Mouth	Head and Neck Cancer
Gallbladder	Hepatobiliary Cancer
Kidney	Renal Cell Carcinoma, Embryonal Tumor, Wilms Tumor
Larynx	Head and Neck Cancer
Liver	Hepatobiliary Cancer
Lung	Non-Small Cell Lung Cancer, Small Cell Lung Cancer, Mesothelioma
Lymphocyte
Muscle
Nasopharynx	Head and Neck Cancer
Neck	Head and Neck Cancer
Nerve	Nerve Sheath Tumor, Peripheral Nervous System
Nose	Head and Neck Cancer
Not Specified	Cancer of Unknown Primary
Oral Cavity	Head and Neck Cancer
Oropharynx	Head and Neck Cancer
Other
Ovary	Ovarian Cancer, Germ Cell Tumor
Pancreas	Pancreatic Cancer
Paranasal Sinus	Head and Neck Cancer
Peritoneum	Ovarian Cancer
Prostate Gland	Prostate Cancer
Rectum	Colorectal Cancer
Salivary Gland	Salivary Gland Cancer
Skin	Skin Cancer, Non-Melanoma
Small Intestine	Small Bowel Cancer
Stomach	Gastrointestinal Neuroendocrine Tumor, Gastrointestinal Stromal Tumor
Thyroid Gland	Thyroid Cancer
Tongue	Head and Neck Cancer
Tonsil	Head and Neck Cancer
Unknown Primary	Cancer of Unknown Primary
Ureter	Bladder Cancer
Urethra	Bladder Cancer
Uterus	Endometrial Cancer, Uterine Sarcoma
Vagina	Vaginal Cancer
Vulva
